# Genetic Contributions to Early and Late Onset Ischemic Stroke

**DOI:** 10.1101/2021.11.06.21265795

**Authors:** Thomas Jaworek, Huichun Xu, Brady J. Gaynor, John W. Cole, Kristiina Rannikmäe, Tara M. Stanne, Liisa Tomppo, Vida Abedi, Philippe Amouyel, Nicole. D Armstrong, John Attia, Steven Bell, Oscar R. Benavente, Giorgio B. Boncoraglio, Adam Butterworth, the Cervical Artery Dissections and Ischemic Stroke Patients (CADISP) Consortium, Jara Cárcel-Márquez, Zhengming Chen, Michael Chong, Carlos Cruchaga, Mary Cushman, John Danesh, Stephanie Debette, David J. Duggan, Jon Peter Durda, Gunnar Engstrom, Christian Enzinger, Jessica D. Faul, Natalie S. Fecteau, Israel Fernández-Cadenas, Christian Geiger, Anne-Katrin Giese, Raji P. Grewal, Ulrike Grittner, Aki S. Havulinna, Laura Heitsch, Marc C. Hochberg, Elizabeth Holliday, Jie Hu, Andreea Ilinca, the International Stroke Genetics Consortium (ISGC), the INVENT Consortium, Marguerite R. Irvin, Rebecca D. Jackson, Mina A. Jacob, Raquel Rabionet Janssen, Jordi Jimenez-Conde, Julie A. Johnson, Yoichiro Kamatani, Sharon L.R. Kardia, Masaru Koido, Michiaki Kubo, Leslie Lange, Jin-Moo Lee, Robin Lemmens, Christopher Levi, Jiang Li, Liming Li, Kuang Lin, Haley Lopez, Sothear Luke, Jane Maguire, Patrick F. McArdle, Caitrin W. McDonough, James F. Meschia, Tiina Metso, Martina Müller-Nurasyid, Timothy O’Connor, Martin O’Donnell, Leema Reddy Peddareddygari, Joanna Pera, James A. Perry, Annette Peters, Jukka Putaala, Debashree Ray, Kathryn Rexrode, Marta Ribases, Jonathan Rosand, Peter M. Rothwell, Tatjana Rundek, Kathleen A. Ryan, Ralph L. Sacco, Veikko Salomaa, Cristina Sanchez-Mora, Reinhold Schmidt, Pankaj Sharma, Agnieszka Slowik, Jennifer A. Smith, Nicholas L. Smith, Sylvia Wassertheil-Smoller, Martin Soderholm, O. Colin Stine, Daniel Strbian, Cathie LM Sudlow, Turgut Tatlisumak, Chikashi Terao, Vincent Thijs, Nuria P. Torres-Aguila, David-Alexandre Trégouët, Anil Man Tuladhar, Jan H. Veldink, Robin G. Walters, David R. Weir, Daniel Woo, Bradford B. Worrall, Charles C Hong, Owen Ross, Ramin Zand, F-E de Leeuw, Arne G. Lindgren, Guillaume Pare, Christopher D. Anderson, Hugh S. Markus, Christina Jern, Rainer Malik, Martin Dichgans, Braxton D. Mitchell, Steven J. Kittner, International Stroke Genetics Consortium, Early Onset Stroke Genetics Consortium

## Abstract

**Objective:** To determine the contribution of common genetic variants to risk of early onset ischemic stroke (IS).

**Methods:** We performed a meta-analysis of genome-wide association studies of early onset IS, ages 18-59, using individual level data or summary statistics in 16,927 cases and 576,353 non-stroke controls from 48 different studies across North America, Europe, and Asia. We further compared effect sizes at our most genome-wide significant loci between early and late onset IS and compared polygenic risk scores for venous thromboembolism between early versus later onset IS.

**Results:** We observed an association between early onset IS and *ABO*, a known stroke locus. The effect size of the peak ABO SNP, rs8176685, was significantly larger in early compared to late onset IS (OR 1.17 (95% C.I.: 1.11-1.22) vs 1.05 (0.99-1.12); p for interaction = 0.008). Analysis of genetically determined ABO blood groups revealed that early onset IS cases were more likely to have blood group A and less likely to have blood group O compared to both non-stroke controls and to late onset IS cases. Using polygenic risk scores, we observed that greater genetic risk for venous thromboembolism, another prothrombotic condition, was more strongly associated with early, compared to late, onset IS (p=0.008).

**Conclusion:** The *ABO* locus, genetically predicted blood group A, and higher genetic propensity for venous thrombosis are more strongly associated with early onset IS, compared with late onset IS, supporting a stronger role of prothrombotic factors in early onset IS.
