## Supplementary material for "Genetic Contributions to Early and Late Onset Ischemic Stroke": Table 1

### Sheet: Sheet1
eTable 1. Sites participating in the Early Onset Stroke Genetics Consortium, grouped by analysis strata
Group	Site	Site Location	Ancestral background	Cases	Controls	Gtyping platform
SiGN studies
1	BRAINS	UK	EUR	66		650Q
	ISGS	USA	EUR	115		610
	GASROS	USA	EUR	30		610
	SWISS	USA	EUR	6		610
	HABC	USA	EUR		1586	1M
2	EDIN	UK	EUR	105		660
	OXVASC	UK	EUR	54		660
	STGEORGE	UK	EUR	49		660
	MUNICH	GER	EUR	270		660
	KORA	GER	EUR		804	550
	WTCCC	UK	EUR		5150	660
3A, 3E	GEOS	USA	EUR, AFR	843	881	1M
	CIDR1	USA,UK	EUR, AFR	1158		5M
4A,4E	HRS	USA	EUR, AFR		10342	2.5M
	OAI	USA	EUR, AFR		3882	2.5M
5	KRAKOW	POLAND	EUR	218	716	5M
6	LEUVEN	BELGIUM	EUR	137	453	5M
7	BARCELONA	SPAIN	EUR	413		HumanCore Exome
	BASICMAR	SPAIN	EUR	807		1M, 2.5M, HumanCore Exome
	INMA	SPAIN	EUR		807	1M
	ADHD	SPAIN	EUR		411	1M
8	GRAZ	AUSTRIA	EUR	142	816	5M (cases), 610 (controls)
9	GOTHENBURG (SAHLSIS)	SWEDEN	EUR	769	597	Illumina 5M array + exome, Illumina HumanOmniExpress700K, Illumina 2.5M, Illumina HumanOmniExpressExome BeadChip version 1.0, Illumina HumanOminExpress-24v1-1_A
	LUND	SWEDEN	EUR	103		5M
	MALMO	SWEDEN	EUR	73	1362	610
10	ASGC	AUSTRALIA	EUR	183	1200	610
11	FUTURE	NETH	EUR	283		Illumina GSA
	ODYSSEY	NETH	EUR	469		Illumina GSA
	MINE	NETH	EUR		2839	700K, 2.5M
13A,13E	VISP	USA	EUR, AFR	521		1M
	MELANOMA	USA	EUR		3033	Omni1
	HANDLS	USA	AFR		971	550K,370K,240S,1M
14	CEDIR	ITALY	EUR	385		610, 660W
	PROCARDIS	ITALY	EUR		948	610
15	RACE1	PAKISTAN	ASIAN	902		660W
	PROMIS	PAKISTAN	ASIAN		1253	???
16	SIFAP	GERMANY	EUR	830		2.5M
	KORA	GERMANY	EUR		1773	2.5M
17 SS	BIOBANK JAPAN	JAPAN	ASIAN	2806	153299	OmniExpress
18 SS	CADISP	EUR	EUR	555	9259	610
19 SS	EPIC CVD	EUR	EUR	428	11774	HumanCore Exome
20 SS	GEISINGER	USA	EUR	291	1550	GSA
21 SS	GENESIS (DNA Lacunar)	UK	EUR	703	965	HumanCoreExome
21A SS	INTERSTROKE	Multiple2	EUR	493	2384	Axiom PMRA
21B SS	INTERSTROKE	Multiple3	AFR	182	531	Axiom PMRA
21C SS	INTERSTROKE	Multiple4	AMR	189	948	Axiom PMRA
21D SS	INTERSTROKE	Multiple5	EAS	164	440	Axiom PMRA
22 SS	SLESS	UK	AFR CARIB	230	868	MEGA array
23 SS	UK BIOBANK	UK	EUR	1491	375128	UK BiLEVE Axiom / UK Biobank Axiom
24 SS	RACE2	PAKISTAN	ASIAN	339	3295	OmniExpress
25 SS	HELSINKI	FINLAND	EUR	558	1148	HumanCore Exome /GSA
TOTAL				17,360*	601413
Abbreviations: SS = summary stats; E or EUR = European; A or AFR =African; AFR CARIB= Afro-Caribbean; AMR= Admixed Americans; EAS= East Asians.
1 CIDR = BRAINS, GASROS, GCNKSS, ISGS, MCISS, MIAMISR, NHS, NOMAS, REGARDS, SPS3, SWISS, WHI, WUSTL
2 Canada, Australia, Germany, Denmark, Argentina, Brazil, Croatia, Poland, Peru, UAE, Sweden, United Kingdom, Russia, Ireland
3 Canada, Germany, South Africa, Mozambique, Uganda, Sudan, Nigeria, UAE, United Kingdom
4 Canada, Argentina, Brazil, Chile, Colombia, Ecuador, Peru, Sweden, United Kingdom
5 Canada, Australia, Brazil, Philippines, Ecuador, Malaysia, UAE, Ireland
* 17,360 with phenotypes and genotypes, of whom 16,927 used in analysis.
