## Supplementary material for "Genetic Contributions to Early and Late Onset Ischemic Stroke": Table 2

### Sheet: Sheet1
eTable 2. Study Characteristics and Stroke Subtype Distribution
Group	Helsinki	Geisinger	GENESIS	INTERSTROKE (ALL)	INTERSTROKE (EUR)	INTERSTROKE (AFR)	INTERSTROKE (AMR)	INTERSTROKE (EAS)	SLESS	UK Biobank	Biobank Japan	EPIC-CVD	VISP	CEDIR	RACE1	RACE2	SIFAP	CADISP	FUTURE/ODYSSEY	Barcelona	Gothenburg	SiGN (CIDR subset)**
Total Cases	558	291	703	1028	493	182	189	164	230	1491	2806	428	383 (EUR)/98 (AFR)	368	898	283	830	555	698	404	769	748 (EUR)/410 (AFR)
Total Controls	1148	1550	965	4303	2384	531	948	440	868	375128	153299	11774	2982 (EUR)/966 (AFR)	948	2139	2838	1773	9259	601	46	327	11820 (EUR)/2022 (AFR)
Source of Controls	Community (1)	Internal	Community (2)	Community (3)	Community (3)	Community (3)	Community (3)	Community (3)	Community (2)	Internal	Internal	Internal (4)	MELANOMA / HANDLS (5)	PROCARDIS (6)	PROMISE (7)	PROMISE (7)	KORA (8)	Various (9)	MinE (10)	GRECOS & ISSYS projects	population controls (11)	HRS, OAI, SOL and others (12)
Age (and SD) of 1st stroke in cases	47.9 (9.4)	51.4 (7.2)	50.4 (7.5)	48.8 (8.9)	50.2 (8.2)	46.0 (10.3)	49.8 (9.0)	47.7 (8.7)	49.6 (7.7)	52.8(5.71)	52.7 (6.14)	54.0 (5.5)	52.5 (5.1) / 52.3 (5.5)	45.0 (10.4)	46.8 (9.0)	50.2 (9.2)	41.7 (7.35)	43.73(9.9)	40.8 (7.6)	49.7 (8.3)	48.5 (9.7)	50.1 (7.7)/50.1 (7.9)
Age (and SD) at last exam in controls	69.8 (6.6)	78.0 (5.8)	59.7 (4.3)	63.0 (14.0)	66.4 (12.4)	56.8 (14.1)	63.7 (14.0)	55.1 (14.0)	58.7 (12.0)	63.45 (8.01)	62.9 (14.3)	68.9 (8.4)	52.1 (14.4) / 48.5 (9.0)	N/A*	51.8 (8.0)	60.9 (13.2)	55.2 (11.6)	NA*	63.0 (9.8)	53.7 (5.1)	50.0 (9.3)	67.1 (10.5)/64.2 (10.2)
% male in case; % male in controls	67.7; 41.5	49.8; 46.7	71.0; 52.5	61.8; 56.0	66.3; 56.9	53.3; 52.2	56.6; 52.1	59.8; 57.3	40.4; 52.1	66.3; 45.8		39.4; 45.2	70.5/55.1; 58.8/44.6	56.0; 64.1	51.9; 56.4	80.4 ;55.8	60.7; 49.2	61.1; NA*	48.3; 57.1	71.8; 80.4	63.2; 62.1	65.6/49.8; 42.4/34.5
Number of Cases who are 1st ever ischemic stroke (%)	521 (93%)	291(100%)	N/A*	1028 (100%)	493 (100%)	182 (100%)	189 (100%)	164 (100%)	N/A*	1491 (100%)	2806 (100%)	428 (100%)	305 (79.6%)/73 (74.5)	0 (0.0%)	N/A*		715 (86.1%)	1	686 (98.3%)	313 (82.6%)	647 (88.4%)	655 (87.6%)/322 (78.7%)
Number of Cases with imaging (MRI or CT) (%)	558 (100%)	291(100%)	830 (100%)	1028 (100%)	493 (100%)	182 (100%)	189 (100%)	164 (100%)	230 (100%)	N/A*	MRI or CT: 2464 (88%); MRI or CT or MRA or cerebral angiography: 2517 (90%); MRI or CT or MRA or cerebral angiography or echoencephalography : 2521 (90%)	0	N/A*	N/A*	N/A*		1	1	1	1	1	720 (96.3%)/409 (99.8%)
TOAST subtypes:
# of LAA:	62	73	23	218	142	19	20	37	34	N/A*	259	N/A*	N/A*	50	201	56	157	67	100	74	63	94/36 (EUR/AFR)
# of CE:	118	69	22	179	88	32	34	25	45	N/A*	102	N/A*	N/A*	47	226	67	158	211	55	87	99	91/32
# of SAO:	54	43	603	290	125	40	37	88	75	N/A*	662	N/A*	N/A*	81	190	42	98	31	94	51	104	215/142
# of Other:	104	19	17	105	29	36	36	4	69	N/A*	120	N/A*	N/A*	35	15	6	140	18	113	34	114	65/11
# of Undetermined:	220	87	30	236	109	55	62	10	--	N/A*	1663	N/A*	N/A*	155	586	168	277	228	195	129	209	124/94
*N/A, Not Available
** Description of SiGN in: NINDS Stroke Genetics Network, International Stroke Genetics Consortium. Loci associated with ischaemic stroke and its subtypes (SiGN): a genome-wide association study. Lancet Neurol 2016;15:174-184
(1) Salomaa V. Genetic and Environmental Contributions to Cardiovascular Risk: Lessons From North Karelia and FINRISK. Glob Heart. 2016;11(2):229-233.
(2) Traylor M, Bevan S, Baron JC, Hassan A, Lewis CM, Markus HS. Genetic Architecture of Lacunar Stroke. Stroke. 2015 Sep;46(9):2407-12.
(3) O'Donnell M, Xavier D, Diener C, Sacco R, Lisheng L, et al.; INTERSTROKE investigators. Rationale and design of INTERSTROKE: a global case-control study of risk factors for stroke. Neuroepidemiology. 2010;35(1):36-44.
(4) Danesh J, Saracci R, Berglund G, Feskens E, Overvad K, et al.; EPIC-Heart. EPIC-Heart: the cardiovascular component of a prospective study of nutritional, lifestyle and biological factors in 520,000 middle-aged participants from 10 European countries. Eur J Epidemiol. 2007;22(2):129-41.
(5) Cotugna N, Fanelli-Kuczmarski M, Clymer J, Hotchkiss L, Zonderman AB, Evans MK. Sodium intake of special populations in the Healthy Aging in Neighborhoods of Diversity Across the Life Span (HANDLS) study. Prev Med. 2013 Oct;57(4):334-8.
(6) Barlera S, Chiodini BD, Franzosi MG, Tognoni G. Il PROCARDIS: un approccio attuale allo studio della genetica dell'infarto miocardico [PROCARDIS: A current approach to the study of the genetics of myocardial infarct]. Ital Heart J Suppl. 2001 Sep;2(9):997-1004.
(7) Saleheen D, Zaidi M, Rasheed A, Ahmad U, Hakeem A, et al. The Pakistan Risk of Myocardial Infarction Study: a resource for the study of genetic, lifestyle and other determinants of myocardial infarction in South Asia. Eur J Epidemiol. 2009;24(6):329-38.
(8) Holle R, Happich M, Löwel H, Wichmann HE; MONICA/KORA Study Group. KORA--a research platform for population based health research. Gesundheitswesen. 2005 Aug;67 Suppl 1:S19-25.
(9) Debette S, Metso TM, Pezzini A, Engelter ST, Leys D, CADISP-group. CADISP-genetics: an International project searching for genetic risk factors of cervical artery dissections. Int J Stroke. 2009 Jun;4(3):224-30.
(10) Project MinE ALS Sequencing Consortium. Project MinE: study design and pilot analyses of a large-scale whole-genome sequencing study in amyotrophic lateral sclerosis. Eur J Hum Genet. 2018 Oct;26(10):1537-1546.
(11) Jood K, Ladenvall C, Rosengren A, Blomstrand C, Jern C. Family history in ischemic stroke before 70 years of age: the Sahlgrenska Academy Study on Ischemic Stroke. Stroke. 2005 Jul;36(7):1383-7
(12) NINDS Stroke Genetics Network, International Stroke Genetics Consortium. Loci associated with ischaemic stroke and its subtypes (SiGN): a genome-wide association study. Lancet Neurol 2016;15:174-184
