## Supplementary material for "Genetic Contributions to Early and Late Onset Ischemic Stroke": Table 3

### Sheet: Sheet1
eTable 3. Genotyping platforms, quality control, and imputation parameters of non-SiGN studies providing Genotype Data or Summary statistics
													13	14	15		16		11
Group	Helsinki	Geisinger	GENESIS	INTERSTROKE (ALL)	INTERSTROKE (EUR)	INTERSTROKE (AFR)	INTERSTROKE (AMR)	INTERSTROKE (EAS)	SLESS	UK Biobank	Biobank Japan	EPIC-CVD	VISP	CEDIR	RACE1	RACE2	SIFAP	CADISP	FUTURE/ ODYSSEY	Barcelona	Gothenburg	SIGN *
SNP level quality control																						*
Array (cases)	Illumina HumanCoreExome / GSA	Illumina Infinium OmniExpress Exome Array & Illumina GSA-24v1-0 Array	HumanCoreExome	Axiom PMRA	Axiom PMRA	Axiom PMRA	Axiom PMRA	Axiom PMRA	Illumina Multi-Ethnic Genotyping Array (MEGA)	UK BiLEVE Axiom array / UK Biobank Axiom array	Illumina Human OmniExpress Exome BeadChip or a combination of the Illumina HumanOmni Express and Human Exome BeadChips	HumanCore Exome	1M Array	720K, 660K, 610K	Illumina Human660W-Quad	Illumina HumanOmni Express	Illumina HumanOmni 2.5M-Quad	Illumina Human 610K BeadChip	Illumina GSA	Illumina HumanCore ExomeChip	Illumina 5M array + exome, Illumina HumanOmniExpressExome BeadChip version 1.0, Illumina HumanOminExpress-24v1-1_A	*
Array (controls)	Illumina HumanCoreExome	Illumina Infinium OmniExpress Exome Array & Illumina GSA-24v1-0 Array	HumanCoreExome	Axiom PMRA	Axiom PMRA	Axiom PMRA	Axiom PMRA	Axiom PMRA	Illumina Multi-Ethnic Genotyping Array (MEGA)	UK BiLEVE Axiom array / UK Biobank Axiom array	Illumina HumanOmniExpressExome BeadChip or a combination of the Illumina HumanOmniExpress and HumanExome BeadChips	HumanCoreExome	1M Array	610K	Illumina Human660W-Quad	Illumina HumanOmni Express	Illumina HumanOmni 2.5M-Quad	Illumina Human 610K BeadChip	Illumina HumanOmniExpress700K and Illumina 2.5M	Illumina HumanCore ExomeChip, 1M, 2.5M	Illumina HumanOmniExpress700K, Illumina 2.5M, Illumina HumanOmniExpressExome BeadChip version 1.0	*
Pre-imputation variant exclusion criteria:																						*
Per SNP call rate	0.95	0.99	0.99	0.99	0.99	0.99	0.99	0.99	0.99	0.99	0.99	0.97	0.95	0.95	0.95	0.95	0.95	0.95	0.95	0.95	0.95	*
HWE exclusion	1x10-6	1x10-5	1x10-5	1x10-8	1x10-8	1x10-8	1x10-8	1x10-8	1x10-5	1x10-5	1x10-6	1x10-6	1x10-6	1x10-6	1x10-6	1x10-4	1x10-6	1x10-6	1x10-6	-	1x10-6	*
MAF Cutoff	0.01	0.01	0.01	0.01	0.01	0.01	0.01	0.01	0.01	0.01	Minor allele count of heterozygous variants ≥ 5	0.01	0.01	0.01	0.01	NA	0.01	0.01	0.01	0.001	0.01	0.01
Subject level quality control																						*
Exclude if gender mismatch?	Y	Y	Y	Y	Y	Y	Y	Y	Y	Y	Y	Y	Y	Y	Y	Y	Y	Y	Y	Y	Y	Y
Exclude if highly related? (if so, what PI-HAT?)	Y, > 0.1875	Y, > 0.125	Y, > 0.125	Y, KING 2nd degree relative or closer	Y, KING 2nd degree relative or closer	Y, KING 2nd degree relative or closer	Y, KING 2nd degree relative or closer	Y, KING 2nd degree relative or closer	Y, >0.125	Y, >0.884 (KING)	Y, > 0.25	N	Y, >0.125	Y, >0.126	Y, >0.127	N	Y, >0.128	Y, >0.129	Y, >0.130	Y, >0.130	Y, >0.130	*
genotyping rate cutoff	> 95 %	>95%	>95%	>95%	>95%	>95%	>95%	>95%	>95%	>99%	>=98%	>95%	>95%	>95%	>95%	NA	>95%	>95%	>95%	0.95	>95%	*
Imputation																						*
Pre-phasing software:	Eagle	Eagle	SHAPEIT	Eagle	Eagle	Eagle	Eagle	Eagle	EAGLE2	see UKB documentation	Eagle (v2.3)	Eagle	Eagle	Eagle	Eagle	IMPUTE2	Eagle	SHAPEIT	Eagle	Eagle	Eagle	*
Imputation software	Beagle	minimacv4	minimacv4 (Michigan Imputation Server)	PBWT	PBWT	PBWT	PBWT	PBWT	PBWT (Sanger server)		minimac3 (v2.0.1)	Eagle	minimacv4 (Michigan Imputation Server)	minimacv4 (Michigan Imputation Server)	minimacv4 (Michigan Imputation Server)	IMPUTE2	minimacv4 (Michigan Imputation Server)	IMPUTE2	minimacv4 (Michigan Imputation Server)	minimacv4 (Michigan Imputation Server)	minimacv4 (Michigan Imputation Server)	minimacv4 (Michigan Imputation Server)
Genomics NCBI Build used	Hg38	Hg19(GRCh37)	Hg19	Hg19	Hg19	Hg19	Hg19	Hg19	Hg19	Hg19	Hg19	Hg19	Hg38	Hg38	Hg38	Hg19	Hg38	Hg19	Hg38	Hg38	Hg38	*
Lifted Over to Build Hg38	N	Y	Y	Y	Y	Y	Y	Y	Y	Y	Y	Y	N	N	N	Y	N	Y	N	Y	Y
# of SNPs used as input for imputation:	241,704 / 404,044	?	241789	697521	697521	697521	697521	697521	791305	784256	516432	366641	878486	271849	519214	NA	1486019	482891	272937	206257	975118	*
Imputation reference panel:	Sequencing Initiative Suomi v3	HRC.r1-1 EUR	HRC 1.1	1KGUK10K Combined Reference Panel	1KGUK10K Combined Reference Panel	1KGUK10K Combined Reference Panel	1KGUK10K Combined Reference Panel	1KGUK10K Combined Reference Panel	African Genome Resources haplotype reference panel	Haplotype Reference Consortium and UK10K haplotype resources.	1KGp3v5 ALL	HRC 1.1	TOPMED	TOPMED	TOPMED	1KG phase 1 interim set (June 2011)	TOPMED	1KG phase 1 integrated variant set (March 2012)	TOPMED	TOPMED	TOPMED	TOPMED
Type of reported imputation quality (INFO/RSQ)	INFO	INFO >0.7	INFO	INFO	INFO	INFO	INFO	INFO	Rsq	INFO	Rsq	INFO	Rsq	Rsq	Rsq	INFO	Rsq	Rsq	Rsq	Rsq	Rsq	Rsq
Genetic association results																						*
Genetic association software used:	PLINK(GLM)	PLINK (GLM)	SAIGE Logistic Mixed Model	SAIGE Logistic Mixed Model	SAIGE Logistic Mixed Model	SAIGE Logistic Mixed Model	SAIGE Logistic Mixed Model	SAIGE Logistic Mixed Model	PLINK2 (GLM)	PLINK (GLM)	PLINK (GLM)	SAIGE Logistic Mixed Model	PLINK (GLM)	PLINK (GLM)	PLINK (GLM)	PLINK (GLM)	PLINK (GLM)	PLINK (GLM)	PLINK (GLM)	PLINK (GLM)	PLINK (GLM)	PLINK (GLM)
# of PCs used	10	5	10	20	20	20	20	20	10	10	n=10 for total cases GWAS // n=5 for subtype GWAS	10	10	10	10	10	10	10	10	10	10	10
Number of total SNPs used for analysis:	8760341	6514283	6839658	10856933	10856933	10856933	10856933	10856933	13713025	9778013	13540512	7666454				NA		31008974		8402119	8375448	*
Genomic control parameter/lambda all IS:	0.857	1.00888	1	NA	0.973	0.999	0.993	0.961	1.06	1.01	1	1.02	0.92 (EUR), 0.96 (AFR)	1.01	1.02	NA	1.14	NA	1.02	1.01	1.02	0.99-1.03
Notes:		Total genotyping rate = 0.988																				*
