## Supplementary material for "Genetic Contributions to Early and Late Onset Ischemic Stroke": Table 4

### Sheet: Sheet1
eTable 4.TRANS GWAS: Peak associations of early onset stroke from genomewide analyses (p < 1E-6)
TRANS Random Effect Analysis													Ref allele freq						Association with late onset stroke from SiGN
SNP	AAchg	Chr37	Pos37	Chr38	Pos38	Ref	Alt	Type	Function	GENE	OR_SNP	pVal_SNP	1kG_ALL	1kG_AFR	1kG_AMR	1kG_EAS	1kG_SAS	1kG_EUR	OR_SNP	pVal_SNP
rs8176685		9	136138765	9	133263362	GCGCCCACCACTA	G	intronic	deletion	ABO	1.16715	8.25e-11	0.096	0.044	0.115	0.032	0.127	0.184	1.05205	0.103284
rs377424471		12	122588387	12	122103840	GT	G	intronic	deletion	MLXIP	0.896512	3.96e-08	0.529752	0.684569	0.445245	0.536706	0.461145	0.444334	0.999926	0.996709
rs201527389		3	169611109	3	169893321	A	AT	intergenic	insertion	SAMD7	2.19317	6.94e-08	0.0081869	0.0022693	0.0201729	0	0.0010225	0.0228628	NA	NA
rs17004869		4	81205033	4	80283879	A	T	intronic		FGF5	1.16088	7.01e-08	0.0802716	0.0015129	0.116715	0.184524	0.091002	0.0437376	1.06512	0.277561
rs11513729		12	112273499	12	111835695	C	T	downstream		MAPKAPK5-AS1	1.09385	7.62e-08	0.136781	0.0310136	0.224784	0.0089286	0.0603272	0.417495	1.10263	1.3e-07
rs12445022		16	87575332	16	87541726	G	A	intergenic		LOC101928737	1.08338	1.19e-07	0.207069	0.123298	0.211816	0.0823413	0.332311	0.317097	1.05187	0.006866
rs299624		5	34066317	5	34066212	C	T	ncRNA_intronic		C1QTNF3-AMACR	0.928467	1.2e-07	0.570088	0.611952	0.592219	0.387897	0.632924	0.621272	0.999326	0.971305
rs201684748		9	118559652	9	115797373	TACAA	T	intergenic	deletion	RP11-284G10.1	1.31987	1.37e-07	0.0299521	0.0030257	0.0691643	0.0009921	0.0511247	0.0467197	0.948236	0.34668
rs142012236		18	58109417	18	60442184	C	T	intergenic		MC4R	1.26139	1.52e-07	0.0139776	0.0015129	0.0302594	0.0009921	0.0112474	0.0347913	1.00139	0.982403
rs3184504	W60R	12	111884608	12	111446804	T	C	exonic	missense	SH2B3	0.918403	1.9e-07	0.852636	0.981089	0.746398	0.997024	0.931493	0.535785	0.906751	1.26e-07
rs2289252		4	187207381	4	186286227	C	T	ncRNA_exonic		F11-AS1	1.07403	2.64e-07	0.319489	0.213313	0.34438	0.350198	0.342536	0.388668	1.05534	0.027757
rs3756011		4	187206249	4	186285095	C	A	intronic		F11	1.07424	2.66e-07	0.321486	0.214826	0.341499	0.359127	0.342536	0.389662	1.05822	0.019317
rs11065987		12	112072424	12	111634620	A	G	intergenic		BRAP	1.08724	4.23e-07	0.132388	0.0173979	0.224784	0.0029762	0.0603272	0.419483	1.10431	1.4e-06
rs10774625		12	111910219	12	111472415	A	G	intronic		ATXN2	0.92141	5.5e-07	0.848842	0.981089	0.740634	0.997024	0.929448	0.522863	0.907714	2.68e-07
rs367716945		4	96514044	4	95592893	T	C	intergenic		UNC5C	1.59484	5.86e-07	0.0169728	0.0022693	0.0288184	0.0347222	0.0153374	0.0119284	NA	NA
rs1037320		18	42703908	18	45123943	G	A	intergenic		SETBP1	0.923624	5.98e-07	0.278954	0.0279879	0.32853	0.686508	0.184049	0.258449	0.972556	0.192646
rs17630235		12	112591686	12	112153882	G	A	downstream		TRAFD1	1.08776	6.08e-07	0.129593	0.0173979	0.217579	0.0029762	0.0613497	0.409543	1.10368	8.05e-08
rs140393706		11	117269842	11	117399126	C	T	intronic		CEP164	1.24496	6.11e-07	0.0135783	0.0045386	0.0259366	0	0.0051125	0.0387674	0.974042	0.60031
rs11066188		12	112610714	12	112172910	G	A	intronic		HECTD4	1.08762	6.33e-07	0.129593	0.0173979	0.214697	0.0029762	0.0593047	0.413519	1.10122	1.62e-07
rs56962280		19	33543980	19	33053074	C	T	intronic		RHPN2	0.602364	7.3e-07	0.0255591	0.0930408	0.0072046	0	0	0	1.02462	0.839124
rs56147331		13	82432784	13	81858649	C	T	intergenic		NONE	0.898511	8.19e-07	0.0914537	0.0098336	0.0533141	0.101191	0.154397	0.154076	0.974615	0.510257
rs78411354		9	27129468	9	27129470	C	T	intronic		TEK	0.34033	8.28e-07	0.0077875	0.0287443	0.0014409	0	0	0	1.18328	0.420174
rs146409195		1	184811756	1	184842622	G	A	intronic		FAM129A	1.18677	8.76e-07	0.023762	0.0015129	0.0273775	0	0.0378323	0.0606362	1.05263	0.283608
rs9400012		6	106923977	6	106476102	C	A	intergenic		AIM1	1.09202	9.18e-07	0.261582	0.434191	0.278098	0.372024	0.0531697	0.115308	1.07073	0.015031
rs67175876		15	78928399	15	78636057	G	A	intronic		CHRNB4	1.08047	9.61e-07	0.479832	0.447806	0.451009	0.204365	0.509203	0.789264	1.01122	0.605628
