## Supplementary material for "Genetic Contributions to Early and Late Onset Ischemic Stroke": Table 5

### Sheet: Sheet1
eTable 5. EUR GWAS: Peak associations of early onset stroke from genomewide analyses (p < 1E-6)
													Ref allele freq						Association with late onset stroke from SiGN (EUR)
SNP	AAchg	Chr37	Pos37	Chr38	Pos38	Ref	Alt	Type	Function	GENE	OR_SNP	pVal_SNP	1kG_ALL	1kG_AFR	1kG_AMR	1kG_EAS	1kG_SAS	1kG_EUR	OR_SNP	pVal_SNP
rs529565		9	136149500	9	133274084	T	C	intronic		'ABO	0.876921	3.17e-13	0.6318	0.5787	0.7853	0.619	0.6074	0.6322	0.960316	0.036331
rs142012236		18	58109417	18	60442184	C	T	intergenic		'MC4R	1.27802	7.35e-08	0.0139776	0.0015129	0.0302594	0.0009921	0.0112474	0.0347913	0.987349	0.806372
rs28537480		12	122605846	12	122121299	T	C	intronic		'MLXIP	0.8906	7.54e-08	0.502995	0.633888	0.407781	0.508929	0.457055	0.435388	0.999475	0.977167
rs117470359		16	55661683	16	55627771	C	T	intergenic		SLC6A2	1.34263	1.17e-07	0.0045927	0	0.0086455	0	0.002045	0.0149105	0.986408	0.831045
rs11513729		12	112273499	12	111835695	C	T	downstream		'MAPKAPK5-AS1	1.0958	1.48e-07	0.136781	0.0310136	0.224784	0.0089286	0.0603272	0.417495	1.10261	1.71e-07
rs201527389		3	169611109	3	169893321	A	AT	intergenic	insertion	'SAMD7	2.20503	2.02e-07	0.0081869	0.0022693	0.0201729	0	0.0010225	0.0228628	NA	NA
rs141554609		5	125137437	5	125801744	C	CT	intergenic	insertion	'RP11-756H20.1	1.36308	3.96e-07	0.086861	0.0552194	0.144092	0	0.0572597	0.204771	NA	NA
rs17696736		12	112486818	12	112049014	A	G	intronic		'NAA25	1.09047	4.04e-07	0.135783	0.0173979	0.226225	0.0029762	0.0664622	0.429424	1.10025	2.13e-07
rs71976142		22	47618868	22	47223118	T	TTG	intergenic	insertion	'RP1-111J24.1	1.36896	4.23e-07	0.0101837	0	0.0144092	0.0009921	0.006135	0.0337972	0.990017	0.858953
rs201684748		9	118559652	9	115797373	TACAA	T	intergenic	deletion	'RP11-284G10.1	1.32774	5.26e-07	0.0299521	0.0030257	0.0691643	0.0009921	0.0511247	0.0467197	0.948236	0.34668
rs2105723		6	162444347	6	162023315	A	G	intronic		'PARK2	0.917278	5.53e-07	0.531949	0.522693	0.597983	0.587302	0.477505	0.496024	1.00259	0.887184
rs494963		11	102715826	11	102845095	C	A	upstream		'MMP3	1.12568	6.9e-07	0.0754792	0.005295	0.0878963	0.078373	0.0838446	0.148111	1.04894	0.07263
rs61528440		14	89179735	14	88713391	CA	C	intronic	deletion	'EML5	1.12744	7.05e-07	0.742412	0.87292	0.685879	0.919643	0.692229	0.481113	0.995059	0.787522
rs75809390		16	55522874	16	55488962	C	T	intronic		'MMP2	1.32006	7.23e-07	0.0039936	0	0.0072046	0	0.0030675	0.0119284	0.926812	0.237998
rs61649325		12	86273469	12	85879691	T	A	intronic		'NTS	1.69047	8.59e-07	NA	NA	NA	NA	NA	NA	NA	NA
rs11838941		13	82524071	13	81949936	T	G	intergenic		'LINC00564	0.892116	9.45e-07	0.115815	0.240545	0.0951009	0.0009921	0.0327198	0.162028	0.93904	0.0104
