## Supplementary material for "Genetic Contributions to Early and Late Onset Ischemic Stroke": Table of Contents

### Sheet: Sheet1
Tables
eTable 1. Sites participating in the Early Onset Stroke Genetics Consortium, grouped by analysis strata
eTable 2. Study Characteristics and Stroke Subtype Distribution
eTable 3. Genotyping platforms, quality control, and imputation parameters of non-SiGN studies providing Genotype Data or Summary statistics
eTable 4. TRANS GWAS: Peak associations of early onset stroke from genomewide analyses (p < 10-6)
eTable 5. EUR GWAS: Peak associations of early onset stroke from genomewide analyses (p < 10-6)
eTable 6. Peak associations of early onset stroke with stroke subtypes from genomewide analyses (p < 10-6) in TRANS and EUR meta-analyses
eTable 7. Association of early and late onset stroke (TRANS) with established stroke loci in MEGASTROKE and UKBB
